# Exploring the association between housing insecurity and mental health among renters: A systematic review

**DOI:** 10.1101/2023.11.01.23297773

**Authors:** Mira Talmatzky, Laura Nohr, Christine Knaevelsrud, Helen Niemeyer

**Author notes:** Corresponding Author: (MT).

## Abstract

Adverse social and economic conditions negatively impact mental health and well-being. The present systematic review is the first to investigate the association between housing insecurity and mental health outcomes among renters, with a focus on housing affordability and instability. We followed the Preferred Reporting Items for Systematic reviews and Meta-Analyses (PRISMA) guidelines. A comprehensive search was conducted in December 2022 across four databases (MEDLINE, PsycINFO, Web of Science, and ASSIA). Quantitative studies from OECD (Organisation for Economic Co-operation and Development) member countries were eligible for inclusion if they investigated housing insecurity by examining at least one independent variable related to housing affordability and/or instability, and included at least one mental health-related outcome among adult renters. Due to heterogeneity of the identified studies, we performed a narrative synthesis. Twenty-two studies met the inclusion criteria, of which 14 applied a longitudinal design, five a cross-sectional design, and three a quasi-experimental design. Among the nine studies examining housing affordability, six reported significant associations between unaffordable rent and poor mental health in low-income renters. Regarding housing instability, 12 out of 14 studies reported significant associations between unstable housing and renters’ mental health issues. Measures of housing insecurity varied, with rent-to-income ratio and forced moves being most commonly employed. Mental health outcomes focused primarily on overall mental health, well-being, and depressive symptoms, while few studies explored other mental health outcomes. The findings suggest that experiencing unaffordable or unstable housing has a negative impact on renters’ overall mental health and depressive symptoms. Housing insecurity poses a significant challenge for renters in OECD countries, highlighting the need for policymakers to implement supportive housing policies and tenure protection measures in order to improve renters’ housing security and ultimately public health.
