## Supplementary material for "Exploring the association between housing insecurity and mental health among renters: A systematic review": S3_Appendix

### Sheet: Tabelle1
HOUSING INSECURITY AND MENTAL HEALTH AMONG RENTERS SUPPORTING INFORMATION
S3 Appendix. Screening Form (Full-Text) Including Reasons for Exclusion for Each Study Report.
wave 1 (data-bases)	wave 2 (citation tracking)	Authors	Year	Language other than English	Study design not eligible	No OECD country	No mental health outcome	No housing insecurity predictor variable	Analytical sample not only renter	Anyltical sample not only adults	Duplicate
x		Bolívar Muñoz, Julia; Bernal Solano, Mariola; Mateo Rodríguez, Inmaculada; Daponte Codina, Antonio; Escudero Espinosa, Cecilia; Sánchez Cantalejo, Carmen; González Usera, Isis; Robles Ortega, Humbelina; Mata Martín, José Luis; Fernández Santaella, M. Carmen; Vila Castellar, Jaime	2016	x
x		Bojanovsky, Jiri	1978	x
x		Fullilove, Mindy Thompson	2010		x
x		Olaniyan, A.; Creasy, S. L.; Batey, D. S.; Brooks, M. M.; Maulsby, C.; Musgrove, K.; Hagan, E.; Martin, D.; Sashin, C.; Farmartino, C.; Hawk, M.	2020		x
	x	Kath Hulse; Lise Saugeres	2008		x
x		Acolin, A.	2022			x
x		Bélanger, L.	1981				x
x		Boomsma, C.; Pahl, S.; Jones, R. V.; Fuertes, A.	2017				x
x		Jenkins Morales, Meghan; Robert, Stephanie A.	2020				x
x		Meltzer, R.; Schwartz, A.	2016				x
x		Morris, Alan; Hulse, Kath; Pawson, Hal	2017				x
x		Wilson, S.; Hastings, C.; Morris, A.; Ramia, G.; Mitchell, E.	N/A				x
x		Liu, Yong; Njai, Rashid S.; Greenlund, Kurt J.; Chapman, Daniel P.; Croft, Janet B.	2014				x
	x	Phibbs, Peter; Young, Peter	2005				x
	x	Delavega, Elena; Lennon-Dearing, Robin	2015				x
	x	Rachel Ong; Ranjodh Singh; Emma Baker; Rebecca Bentley; Jack Hewton	2022				x
	x	Tsai, Jack; Grace, Abigail; Vazquez, Marilu	2022				x
x		Kearns, Robin A.; Smith, Christopher J.; Abbott, Max W.	1991					x
x		Kim, Daniel	2021					x
x		Kim, Ga Eun; Choi, Hee-Yeon; Kim, Eui-Jung	2018					x
x		Kim, Ga Eun; Kim, Eui-Jung	2020					x
x		Nelson, Richard E.; Montgomery, Ann Elizabeth; Suo, Ying; Cook, James; Pettey, Warren; Evans, William; Greene, Tom; Gelberg, Lillian; Kertesz, Stefan; Tsai, Jack; Byrne, Thomas	2022					x
x		Pomeroy, Mary Louise; Johnson, Elisa; Weinstein, Ali A.	2021					x
x		Tran, L. D., Rice, T. H., Ong, P. M., Banerjee, S., Liou, J., & Ponce, N. A.	2020					x
x		Hamoudi, Amar; Dowd, Jennifer Beam	2014					x
x		Atalay, K.; Edwards, R.; Liu, B. Y.J.	2017					x
x		Salize, H. J.	2006					x
	x	Baker, Emma; Bentley, Rebecca; Mason, Kate	2013					x
	x	Fowler, Katherine A.; Gladden, R. Matthew; Vagi, Kevin J.; Barnes, Jamar; Frazier, Leroy	2015					x
	x	Baker, Emma; Beer, Andrew; Lester, Laurence; Pevalin, David; Whitehead, Christine; Bentley, Rebecca	2017					x
x		Kim, Seung Hoon; Kim, Hyunkyu; Joo, Hye Jin; Jeong, Sung Hoon; Park, Eun-Cheol; Jang, Sung-In	2021						x
x		Park, Gum-Ryeong; Seo, Bo Kyong	2020						x
x		Pollack, Craig Evan; Griffin, Beth Ann; Lynch, Julia	2010						x
x		Baker, E.; Mason, K.; Bentley, R.; Mallett, S.	2014						x
x		Bentley, Rebecca; Baker, Emma; Simons, Koen; Simpson, Julie A.; Blakely, Tony	2018						x
x		Bushman, Gregory; Mehdipanah, Roshanak	2022						x
x		Cannon, C. E.B.; Ferreira, R.; Buttell, F.; Jarquin, T.	2022						x
x		Ellaway, A.; Macintyre, S.	1998						x
x		Hatch, M. E.; Yun, J.	2021						x
x		Johansson, L. M.; Sundquist, J.; Johansson, S. E.; Qvist, J.; Bergman, B.	1997						x
x		Kiernan, Fiona M.	2019						x
x		Melton-Fant, Courtnee; Harrison, Austin; Mason, Katy Ramsey	2022						x
x		Meltzer, H.; Bebbington, P.; Brugha, T.; Jenkins, R.; McManus, S.; Dennis, M. S.	2011						x
x		Oh, Sehun; Zapcic, Ian; Vaughn, Michael G.; Salas-Wright, Christopher P.; Kim, Yeonwoo	2021						x
x		Raifman, Julia; Ettman, Catherine K.; Dean, Lorraine T.; Abdalla, Salma M.; Skinner, Alexandra; Barry, Colleen L.; Galea, Sandro	2022						x
x		Novoa, Ana M.; Ward, Julia; Malmusi, Davide; Díaz, Fernando; Darnell, Mercè; Trilla, Carme; Bosch, Jordi; Borrell, Carme	2015						x
x		Baker, D	1997						x
x		Dotsikas, Kate; Osborn, David; Walters, Kate; Dykxhoorn, Jennifer	2022						x
x		Elbogen, Eric B.; Lanier, Megan; Blakey, Shannon M.; Wagner, H. Ryan; Tsai, Jack	2021						x
x		Marcal, Katherine E.	2018						x
x		Marí-Dell'Olmo, Marc; Novoa, Ana M.; Camprubí, Lluís; Peralta, Andrés; Vásquez-Vera, Hugo; Bosch, Jordi; Amat, Jordi; Díaz, Fernando; Palència, Laia; Mehdipanah, Roshanak; Rodríguez-Sanz, Maica; Malmusi, Davide; Borrell, Carme	2017						x
x		Martin, Patricia; Liaw, Winston; Bazemore, Andrew; Jetty, Anuradha; Petterson, Stephen; Kushel, Margot	2019						x
x		Murphy, Ryan D.; Zemore, Sarah E.; Mulia, Nina	2014						x
x		Park, Gum-Ryeong; Grignon, Michel; Young, Marisa; Dunn, James R.	2022						x
x		Denary, Whitney; Fenelon, Andrew; Schlesinger, Penelope; Purtle, Jonathan; Blankenship, Kim M.; Keene, Danya E.	2021						x
x		Fenelon, A.; Mayne, P.; Simon, A. E.; Rossen, L. M.; Helms, V.; Lloyd, P.; Sperling, J.; Steffen, B. L.	2017						x
x		Fertig, A. R.; Da Reingold	2007						x
x		Kalousova, L.; Evangelist, M.	2019						x
x		Beer, Andrew; Baker, Emma; Wood, Gavin; Raftery, Peta	2011						x
x		Kavanagh, Anne M.; Aitken, Zoe; Baker, Emma; LaMontagne, Anthony D.; Milner, Allison; Bentley, Rebecca	2016						x
x		Park, Gum-Ryeong; Jung, Youn	2019						x
	x	Dunn, J. R.	2002						x
	x	Hoke, Morgan K.; Boen, Courtney E.	2021						x
	x	Kang, Seungbeom	2022						x
	x	Stahre, Mandy; VanEenwyk, Juliet; Siegel, Paul; Njai, Rashid	2015						x
	x	Wendy L. Wolfersteig; Holly Lewis; Tanya Musgrave; Travis Johnson; Thera Wolven; Flavio F. Marsiglia	2011						x
	x	Baker, Emma; Pham, Ngoc Thien Anh; Daniel, Lyrian; Bentley, Rebecca	2020						x
	x	Novoa, Ana M.; Amat, Jordi; Malmusi, Davide; Díaz, Fernando; Darnell, Mercè; Trilla, Carme; Bosch, Jordi; Borrell, Carme	2017						x
	x	Cleland, Claire; Kearns, Ade; Tannahill, Carol; Ellaway, Anne	2016						x
	x	Cleland, Claire; Kearns, Ade; Tannahill, Carol; Ellaway, Anne	2016						x
	x	An, Xudong; Gabriel, Stuart A.; Tzur-Ilan, Nitzan	2021						x
	x	Bentley, Rebecca; Baker, Emma; Aitken, Zoe	2019						x
	x	Bentley, Rebecca; Baker, Emma; Mason, Kate	2011						x
	x	Bentley, Rebecca; Baker, Emma; Mason, Kate; Subramanian, S. V.; Kavanagh, Anne M.	2011						x
	x	Elizabeth March, M. C.P.; Stephanie Ettinger de Cuba, MPH; John T. Cook, PhD; Kathryn Bailey, AB; Diana Becker Cutts, M. D.; Alan F. Meyers, MD, MPH; Deborah A. Frank, M. D.	2011						x
	x	Gove, Walter R.; Hughes, Michael; Galle, Omer R.	1979						x
	x	Lim, Sungwoo; Chan, Pui Ying; Walters, Sarah; Culp, Gretchen; Huynh, Mary; Gould, L. Hannah	2017						x
	x	Pevalin, David J.; Taylor, Mark P.; Todd, Jennifer	2008						x
	x	Suglia, Shakira Franco; Duarte, Cristiane S.; Sandel, Megan T.	2011						x
	x	Casciano, Rebecca; Massey, Douglas S.	2012						x
	x	Garg, Arvin; Burrell, Lori; Tripodis, Yorghos; Goodman, Elizabeth; Brooks-Gunn, Jeanne; Duggan, Anne K.	2013						x
	x	Smith, C. A.; SMITH, C. J.; KEARNS, R. A.; Abbott, M. W.	1993						x
	x	Kearns, Robin A.; Smith, Christopher J.	1993						x
	x	Mateo-Rodríguez, Inmaculada; Miccoli, Laura; Daponte-Codina, Antonio; Bolívar-Muñoz, Julia; Escudero-Espinosa, Cecilia; Fernández-Santaella, M. Carmen; Vila-Castellar, Jaime; Robles-Ortega, Humbelina; Mata-Martín, José Luis; Bernal-Solano, Mariola	2019						x
	x	Hewton, Jack	2021						x
	x	Bower, Marlee; Buckle, Caitlin; Rugel, Emily; Donohoe-Bales, Amarina; McGrath, Laura; Gournay, Kevin; Barrett, Emma; Phibbs, Peter; Teesson, Maree	2021						x
	x	Halvey, Emma	2022						x
	x	Raderman, Will; Rogers, Nina T.; Murray, Emily T.	2021						x
	x	Wood, Gavin A.; Clark, William A. V.; Ong ViforJ, Rachel; Smith, Susan J.; Truong, N. T. Khuong	2023						x
	x	Park, Gum-Ryeong; Seo, Bo Kyong	2022						x
	x	Vásquez-Vera, Hugo; León-Gómez, Brenda Biaani; Palència, Laia; Pérez, Katherine; Borrell, Carme	2021						x
	x	Attinson, Dionna Nicole	2020						x
	x	Carrere, Juli; Vásquez-Vera, Hugo; Pérez-Luna, Alba; Novoa, Ana M.; Borrell, Carme	2022						x
	x	Qvarfordt Eisenstein, Carin	2016						x
	x	Seo, Bo-Kyong; Park, Gum-Ryeong	2021						x
	x	Emma Baker; Kate Mason; Rebecca Bentley; Shelley Mallett	2011						x
	x	Park, Gum-Ryeong; Seo, Bo Kyong	2023						x
	x	Taylor, Mark P.; Pevalin, David J.; Todd, Jennifer	2007						x
	x	MaCintyre, Sally; Ellaway, Anne; Hiscock, Rosemary; Kearns, Ade; Der, Geoff; McKay, Laura	2003						x
x		Tseliou, Foteini; Maguire, Aideen; Donnelly, Michael; O'Reilly, Dermot	2016							x
x		Li, A.; Bentley, R.	2021								x	cf. Li et al. 2022 (duplicate publication)
x		Kamimura, Akiko; Higham, Rebecca; Panahi, Samin; Lee, Edward; Griffin, Rachel J.; Sundrud, Justine; Lucero, Mary	2022	//	//	//	//	//	//	//	//	full-text could not be retrieved
x		Lipman, Aaron	1967	//	//	//	//	//	//	//	//	full-text could not be retrieved
x		Pevalin, D. J.	2009
x		ViforJ, R. O.; Hewton, J.; Bawa, S.; Singh, R.	2022
x		Tsai, Jack; Jones, Natalie; Szymkowiak, Dorota; Rosenheck, Robert A.	2021
	x	Desmond, Matthew; Kimbro, Rachel Tolbert	2015
x		Acharya, Binod; Bhatta, Dependra; Dhakal, Chandra	2022
x		Ali, Abdinasir K.; Wehby, George L.	2022
x		Arundel, R.; Li, A.; Baker, E.; Bentley, R.	2022
x		Bentley, R. J.; Pevalin, D.; Baker, E.; Mason, K.; Reeves, A.; Beer, A.	2016
x		Burgard, Sarah A.; Seefeldt, Kristin S.; Zelner, Sarah	2012
x		Chambers, Earle C.; Fuster, Damaris; Suglia, Shakira F.; Rosenbaum, Emily	2015
x		Kim, H.; Burgard, S. A.	2022
x		Leifheit, Kathryn M.; Pollack, Craig E.; Raifman, Julia; Schwartz, Gabriel L.; Koehler, Robert D.; Rodriguez Bronico, Jackie V.; Benfer, Emily A.; Zimmerman, Frederick J.; Linton, Sabriya L.	2021
x		Li, Ang; Baker, Emma; Bentley, Rebecca	2022
x		Mason, Kate E.; Baker, Emma; Blakely, Tony; Bentley, Rebecca J.	2013
x		Park, Kiduk; Seo, Wonseok	2020
x		Prentice, David; Scutella, Rosanna	2020
x		Reeves, Aaron; Clair, Amy; McKee, Martin; Stuckler, David	2016
x		Rodgers, Justin; Briesacher, Becky A.; Wallace, Robert B.; Kawachi, Ichiro; Baum, Christopher F.; Kim, Daniel	2019
x		Sandel, Megan; Sheward, Richard; Ettinger de Cuba, Stephanie; Coleman, Sharon M.; Frank, Deborah A.; Chilton, Mariana; Black, Maureen; Heeren, Timothy; Pasquariello, Justin; Casey, Patrick; Ochoa, Eduardo; Cutts, Diana	2018
x		Vásquez-Vera, Constanza; Carrere, Juli; Borrell, Carme; Vásquez-Vera, Hugo	2022
	x	Baker, Emma; Lester, Laurence; Mason, Kate; Bentley, Rebecca	2020
	x	Elliott, Stacy; West, Stacia M.; Castro, Amy B.	2021
