## Supplementary material for "Exploring the association between housing insecurity and mental health among renters: A systematic review": S4_Appendix

### Sheet: Cohort
HOUSING INSECURITY AND MENTAL HEALTH AMONG RENTERS
SUPPORTING INFORMATION
S4 Appendix. Reporting Quality of the Included Studies, Assessed for Each study, Grouped by Study Design.
Legend: y --> reported p --> partially reported (missing items noted, otherwise complete) n --> not reported / --> not applicable
	Item No	Recommendation	Arundel et al. (2022)		Rodgers et al. (2019)		Desmond & Kimbro (2015)		Baker et al. (2020)		Elliott et al. (2021)		Leifheit et al. (2021)		Park & Seo (2020)		Tsai et al. (2020)		Pevalin (2009)		Mason et al. (2013)		Kim & Burgard (2022)		Li et al. (2022)		Vifor et al. (2022)		Bentley et al. (2016)
Title and abstract	1	(a) Indicate the study’s design with a commonly used term in the title or the abstract	n	no explicite indication of longitudinal/ cohort design	y		n	no indication of longitudinal/ cohort design	y		y		y		y		y		y		y		y		y		n	no indication of longitudinal/cohort study	y
		(b) Provide in the abstract an informative and balanced summary of what was done and what was found	p	no numerical results	y		p	no numerical results	y		p	no numerical results	y		p	no numerical results	y		y		y		p	measures of variability/ uncertainty missing	y		p	no numerical results	p	no numerical results
Introduction
Background/rationale	2	Explain the scientific background and rationale for the investigation being reported	y		y		y		y		y		y		y		y		y		y		y		y		y		y
Objectives	3	State specific objectives, including any prespecified hypotheses	y		y		y		y		y		y		y		y		y		y		y		y		y		y
Methods
Study design	4	Present key elements of study design early in the paper	p	not clear from the beginning that it is an exploratory analysis	y		y		y		y		y		y		y		y		y		y		y		y		y
Setting	5	Describe the setting, locations, and relevant dates, including periods of recruitment, exposure, follow-up, and data collection	y		y		y		y		y		y		y		y		y		y		y		y		y		y
Participants	6	(a) Give the eligibility criteria, and the sources and methods of selection of participants. Describe methods of follow-up	p	follow-up/ recruitment procedure not described, detailed panel survey information can be found online (referenced)	p	follow-up/ recruitment procedure not described, detailed panel survey information can be found online	p	follow-up/ recruitment procedure not described, detailed panel survey information can be found online (referenced)	p	follow-up/ recruitment procedure not described, detailed panel survey information can be found online (referenced)	p	follow-up/ recruitment procedure not described, detailed panel survey information can be found online (referenced) ; no report if data complete/ missing variables	p	follow-up/ recruitment procedure not described, detailed panel survey information published in another study (referenced); no report if data complete/ missing variables; otherwise complete	p	follow-up/ recruitment procedure not described, detailed panel survey information can be found online; no report if data complete/ missing variables; otherwise complete	y		p	follow-up/ recruitment procedure not described, detailed panel survey information published in another study (referenced); no report if data complete/ missing variables; otherwise complete	p	follow-up/ recruitment procedure not described, detailed panel survey information can be found online; no report if data complete/ missing variables (only in discussion section); otherwise complete	p	methods of follow-up/recruitment not described in detail; otherwise complete	p	follow-up/recruitment not described, detailed panel survey information can be found online; otherwise complete	p	follow-up/ recruitment not described, completeness of data not addressed (only in supplemental material); otherwise complete	p	follow-up/ recruitment procedure not described, detailed panel survey information can be found online; no report if data complete/ missing variables; otherwise complete
		(b) For matched studies, give matching criteria and number of exposed and unexposed	N/A		N/A		y	propensity score analyses	N/A		N/A		N/A		N/A		N/A		N/A		N/A		N/A	propensity score weighting	N/A	marginal structural models (only hypothetical/ conceptual matching)	N/A		N/A
Variables	7	Clearly define all outcomes, exposures, predictors, potential confounders, and effect modifiers. Give diagnostic criteria, if applicable	y		y		y		y		y		y		y		n	partially conflicting information about outcome variables	y		y		y		y		y		y
Data sources/ measurement	8*	For each variable of interest, give sources of data and details of methods of assessment (measurement). Describe comparability of assessment methods if there is more than one group	p	reliability/ validity estimates of outcome measurement not reported (only reference to validation studies);reliability/ validity of exposure measurement not addressed at all; scale used for outcome measurement coud have been explained clearer	p	reliability/ validity estimates of outcome measurement not reported (only reference to validation studies);reliability/ validity of exposure measurement not addressed at all; otherwise complete	p	reliability/ validity of outcome measurement (depression) not addressed	p	reliability/ validity estimates of outcome and exposure measurement not reported (only reference to validation studies)	p	reliability/ validity estimates of outcome and exposure measurement not reported (only reference to validation studies); unclear whats the liberal vs. conservative criteria for depression/ no cut-off	p	reliability/ validity estimates of outcome and exposure measurement not reported (only reference to validation studies)	n	reliability/ validity and/or source of outcome & exposure measurement not addressed at all; otherwise complete	n	partially conflicting information about outcome instruments; reliability/ validity of outcome measurement not addressed	p	reliability/ validity of outcome & exposure measurement not addressed; otherwise complete	p	reliability/ validity estimates of outcome and exposure measurement not reported (only reference to validation studies); otherwise complete	p	reliability/ validity estimates of outcome measurement not reported (only reference to validation studies);reliability/ validity of exposure measurement not addressed at all; otherwise complete	p	reliability/ validity estimates of outcome & exposure measurement not addressed; otherwise complete	p	reliability/ validity estimates of outcome measurement not reported (only reference to validation studies);reliability/ validity of exposure measurement not addressed at all; otherwise complete	n	reliability/ validity estimates of outcome & exposure measurement not reported (only reference to validation studies); outcome variable scale not described with enough detail (unclear which subscale is used)
Bias	9	Describe any efforts to address potential sources of bias	p	only included covarites reported, however no assessment of potential bias incl. likelihood, direction and magnitude	p	potential sources of bias and included covarites disscussed, however no assessment of likelihood, direction and magnitude of relevant biases	y		p	potential sources of bias and included covarites disscussed, however no assessment of likelihood, direction and magnitude of relevant biases	p	potential sources of bias and included covarites disscussed, however no assessment of likelihood, direction and magnitude of relevant biases	p	potential sources of bias and included covarites disscussed, however no assessment of likelihood, direction and magnitude of relevant biases	p	potential sources of bias and included covarites disscussed, however no assessment of likelihood, direction and magnitude of relevant biases	n	not reported	p	potential sources of bias and included covarites disscussed, however no assessment of likelihood, direction and magnitude of relevant biases	p	potential sources of bias and included covarites disscussed, however no assessment of likelihood, direction and magnitude of relevant biases	p	potential sources of bias and included covarites disscussed, however no assessment of likelihood, direction and magnitude of relevant biases	p	potential sources of bias and included covarites disscussed, however no assessment of likelihood, direction and magnitude of relevant biases	p	potential sources of bias and included covarites disscussed, however no assessment of likelihood, direction and magnitude of relevant biases	p	potential sources of bias and included covarites disscussed, however no assessment of likelihood, direction and magnitude of relevant biases
Study size	10	Explain how the study size was arrived at	p	explanaition how study size for original survey was determined not reported; analytical sample size for current study explained, no considerations reported if sample size large enough	p	explanaition how study size for original survey was determined not reported; analytical sample size for current study explained, no considerations reported if sample size large enough	p	explanaition how study size for original survey was determined not reported; analytical sample size for current study explained, no considerations reported if sample size large enough	p	explanaition how study size for original survey was determined not reported; analytical sample size for current study explained, no considerations reported if sample size large enough	p	explanaition how study size for original survey was determined not reported; analytical sample size for current study explained, no considerations reported if sample size large enough	p	explanaition how study size for original survey was determined not reported; analytical sample size for current study explained, no considerations reported if sample size large enough	p	explanaition how study size for original survey was determined not reported; analytical sample size for current study explained, no considerations reported if sample size large enough	y	convenience sample	p	explanaition how study size for original survey was determined not reported; analytical sample size for current study explained, no considerations reported if sample size large enough	p	explanaition how study size for original survey was determined not reported; analytical sample size for current study explained, no considerations reported if sample size large enough	p	explanaition how study size for original survey was determined not reported; analytical sample size for current study explained, no considerations reported if sample size large enough	p	explanaition how study size for original survey was determined not reported; analytical sample size for current study explained, no considerations reported if sample size large enough	p	explanaition how study size for original survey was determined not reported; analytical sample size for current study explained, no considerations reported if sample size large enough	p	explanaition how study size for original survey was determined not reported; analytical sample size for current study explained, no considerations reported if sample size large enough
Quantitative variables	11	Explain how quantitative variables were handled in the analyses. If applicable, describe which groupings were chosen and why	y	housing affordability stress & time periods	N/A		N/A		y	pattern of exposure to unaffordable housing over time	y	rent burden	N/A		N/A		N/A		N/A		y	exposure	N/A		p	Covariate age grouped, no justification reported	N/A		y	housing cost burden
Statistical methods	12	(a) Describe all statistical methods, including those used to control for confounding	n	not reported	y		y		y		p	very brief, authors could have provided more details & justification for the chosen method	y		y		y		y		y		y		y		y		y
		(b) Describe any methods used to examine subgroups and interactions	n	not reported	y		N/A		N/A		n	not reported	y		N/A		p	described further in the result section	y		y		y		y		y		y
		(c) Explain how missing data were addressed	y	complete case analysis	y	complete case analysis	y	multipe imputation	y	complete case analysis	y	complete-case analysis (see result section)	n	not reported	y	unbalanced sample (no measures taken)	y	Inverse probability weighting	y	complete-case analysis and weighted for selection and attrition; could have been explained with more detail	p	explained partially in discussion section (imputed values for household income), unclear for other missing data	y	complete-case analysis	y	multiple imputation	p	within result section (complete-case analysis), but not clear if for all 3 hypothesis/ models	p	reported only for income variables (imputation)
		(d) If applicable, explain how loss to follow-up was addressed	n	not reported	y	loss to follow-up reported, no strategy reported	p	loss to follow-up reported (footnote 8), no strategy reported	n	not reported	n	not reported	n	not reported	n	not reported	y		p	no information how many lost to follow-up, strategy see 12c)	n	not reported	p	for the total sample, no information for the analytical sample (renter)	n	not described (only that individuals that only participated at 1 wave were exlucded)	n	not reported	p	Appendix with sample composition in each year, but no strategy reported for loss to follow-up
		(e) Describe any sensitivity analyses	n	not reported	y		y		N/A		N/A		y		N/A		N/A		N/A		y		p	only described (partially) in the result section	y		N/A		N/A
Results
Participants	13*	(a) Report numbers of individuals at each stage of study—eg numbers potentially eligible, examined for eligibility, confirmed eligible, included in the study, completing follow-up, and analysed	p	range of how many individuals per wave and total sample (approx.)	p	no details about how many observations per wave etc. only total sample/ observations and final loss-to follow up	p	no details about how many observations per wave etc. only total sample/ observations	p	no details about how many observations per wave etc. only total sample/ observations, loss-to follow-up not reported (only approximatly within discussion section)	p	no details about how many observations per wave etc. only total sample/ observations, loss-to follow-up not reported	p	no details about how many observations per wave etc. only total sample/ observations, loss-to follow-up not reported	p	no details about how many observations per wave etc. only total sample/ observations, loss-to follow-up not reported	y		n	no details about how many observations per wave etc. only total sample/ observations, loss-to follow-up not reported, no detail at all about numbers of individuals at each stage (potentially eligible, etc.)	p	no details about how many observations per wave etc. only total sample/ observations, loss-to follow-up not reported	p	for the total sample, no information for the analytical sample (renter)	p	no details about how many observations per wave etc. only total sample/ observations, loss-to follow-up not reported	p	pooled observations across all waves, loss-to follow-up not reported	y
		(b) Give reasons for non-participation at each stage	p	no reasons why subjects no longer participated in the study reported (loss to follow-up); report why subjects are excluded from statistical analyses complete	p	no reasons why subjects no longer participated in the study reported (loss to follow-up); report why subjects are excluded from statistical analyses complete	p	no reasons why subjects no longer participated in the study reported (loss to follow-up); report why subjects are excluded from statistical analyses complete	p	no reasons why subjects no longer participated in the study reported (loss to follow-up); report why subjects are excluded from statistical analyses complete	p	no reasons why subjects no longer participated in the study reported (loss to follow-up); report why subjects are excluded from statistical analyses complete	p	no reasons why subjects no longer participated in the study reported (loss to follow-up); report why subjects are excluded from statistical analyses complete	p	no reasons why subjects no longer participated in the study reported (loss to follow-up); report why subjects are excluded from statistical analyses complete	p	no reasons why subjects no longer participated in the study reported (loss to follow-up); report why subjects are excluded from statistical analyses complete	p	no reasons why subjects no longer participated in the study reported (loss to follow-up); report why subjects are excluded from statistical analyses complete	p	no reasons why subjects no longer participated in the study reported (loss to follow-up); report why subjects are excluded from statistical analyses complete	p	no reasons why subjects no longer participated in the study reported (loss to follow-up); report why subjects are excluded from statistical analyses complete	p	no reasons why subjects no longer participated in the study reported (loss to follow-up); report why subjects are excluded from statistical analyses complete	p	no reasons why subjects no longer participated in the study reported (loss to follow-up); report why subjects are excluded from statistical analyses complete	p	no reasons why subjects no longer participated in the study reported (loss to follow-up); report why subjects are excluded from statistical analyses complete
		(c) Consider use of a flow diagram	n	no grafic	n	no grafic	n	no grafic	n	no grafic	n	no grafic	n	no grafic	y		n	no grafic	n	no grafic	n	no grafic	n	no grafic	n	no grafic	n	no grafic	n	no grafic
Descriptive data	14*	(a) Give characteristics of study participants (eg demographic, clinical, social) and information on exposures and potential confounders	y		y		y		y	contrary to the STROBE recommendations, descirptive table includes inferential measures	n	no descriptive statistics	y		y		y		n	no descriptive statistic	y		y	contrary to the STROBE recommendations, descirptive table includes inferential measures	y		y		y
		(b) Indicate number of participants with missing data for each variable of interest	N/A	N/A because analytical sample excluded subjects with missing data for the variables of interest	N/A	N/A because analytical sample excluded subjects with missing data for the variables of interest	n	not reported	y		N/A	N/A because analytical sample excluded subjects with missing data for the variables of interest	y		n		p	approximately stated (Table 1, footnote )	N/A	N/A because analytical sample excluded subjects with missing data for the variables of interest	p	missing data not reported, but loss-to follow up addressed in discussion (<10% for each wave)	N/A	N/A because analytical sample excluded subjects with missing data for the variables of interest	p	approximate % of missing data for important variables; no report of loss to follow-up	y	supplemental material	n	not reported
		(c) Summarise follow-up time (eg, average and total amount)	y	range & rhythm	y	range & rhythm	y	in detail	y	range & rhythm	p	rhythm unclear, range reported and number of waves	y	range & rhythm, grafic with start date of each wave	y	range & rhythm	y	in detail	y	starting date & rhythm	y	range & rhythm	y	in detail	y	range & rhythm	y	range & rhythm	y	range & rhythm
Outcome data	15*	Report numbers of outcome events or summary measures over time	p	for three time periods (not every year)	p	only change in outcome between baseline and follow-up reported	p	summed across study, no details about change of outcome over time	p	summed across three possible exposure windows	n		n	not reported	p	summed across study, no details about change of outcome over time	y	table 2	n	not reported	p	summed across study, no details about change of outcome over time	y	table 1	p	summed across study, no details about change of outcome over time	p	summed across study, no details about change of outcome over time	p	summed across study, no details about change of outcome over time
Main results	16	(a) Give unadjusted estimates and, if applicable, confounder-adjusted estimates and their precision (eg, 95% confidence interval). Make clear which confounders were adjusted for and why they were included	p	only grafics (incl. CI), no unadjusted estimates	p	no unadjusted estimates	p	no unadjusted estimates; only p-value indicated, no CI, otherwise complete	y		p	only p-value indicated, CI missing, not enough detail for within-subject analysis	p	no unadjusted estimates, otherwise complete	p	only p-value indicated, no CI, otherwise complete	p	only p-value indicated, no CI, otherwise complete	p	no unadjusted estimates, otherwise complete	y		p	CI missing, but p-value and SE indcated; otherwise complete	p	no unadjusted estimates, otherwise complete	p	no unadjusted estimates; CI missing (only p-values); otherwise complete	p	no unadjusted estimates, otherwise complete
		(b) Report category boundaries when continuous variables were categorized	p	category boundaries reported, but no range of data etc.	N/A		N/A		p	category boundaries reported, but no range of data etc.	p	category boundaries reported, but no range of data etc.	N/A		N/A		N/A		N/A		p	category boundaries reported, but no range of data etc.	N/A		N/A		N/A		p	category boundaries reported, but no range of data etc.
		(c) If relevant, consider translating estimates of relative risk into absolute risk for a meaningful time period	N/A		n	not reported	y		n	not reported	y		y		N/A		N/A		N/A		N/A		n	not reported	y		N/A		N/A
Other analyses	17	Report other analyses done—eg analyses of subgroups and interactions, and sensitivity analyses	p	only grafics (incl. CI), no unadjusted estimates, some results only available upon request	y		p	no unadjusted estimates; only p-value indicated, no CI, otherwise complete	N/A		p		y		N/A		p	only p-value indicated, no CI, otherwise complete	N/A		p	only interaction effect, not seperate effect of exposure and tenure	y		y		N/A		p	only interaction effect, not seperate effect of exposure and tenure
Discussion
Key results	18	Summarise key results with reference to study objectives	y		y		y		p	no reference to 2nd research question	p	only the statistical significant results reported	y		y		y		y		y		y		y		y		y
Limitations	19	Discuss limitations of the study, taking into account sources of potential bias or imprecision. Discuss both direction and magnitude of any potential bias	n	nearly no reference to potential bias and limitations	y		p	overall good discussion of potential sources of limitations; however no consideration of umeasured confounders and measurement of outcome	p	overall good discussion of potential sources of limitations; however no consideration of umeasured confounders and measurement of outcome	p	overall good discussion of potential sources of limitations; however no consideration of measurement of exposure	p	overall very good discussion of potential sources of limitations; however no report of potential biases emerging from measurement of outcome	n	discussion of few potential bias, but not in enough detail.	p	overall good discussion of potential sources of limitations; however no consideration of measurement of outcome;	p	overall good discussion of potential sources of limitations; however no consideration of measurement of exposure and outcome	p	overall very good discussion of potential sources of limitations; however no report of potential biases emerging from measurement of outcome	p	overall good discussion of potential sources of limitations; however no consideration of missing variables/ loss to follow-up	p	overall good discussion of potential sources of limitations; however no consideration of loss to follow-up	p	overall good discussion of potential sources of limitations; however no report of potential biases emerging from measurement of exposure	p	overall good discussion of potential sources of limitations; however no consideration of missing variables/ loss to follow-up, unmeasured time-variant confounders
Interpretation	20	Give a cautious overall interpretation of results considering objectives, limitations, multiplicity of analyses, results from similar studies, and other relevant evidence	y		y		y		y		p	overall cautious interpretation; reference to other evidence missing	y		n	overall not very cautiously interpreted, few reference to other studies	y		p	overall cautious interpretation; reference to other evidence missing	y		y		p	overall cautious interpretation; reference to other evidence missing	p	overall cautious interpretation; reference to other evidence missing	y
Generalisability	21	Discuss the generalisability (external validity) of the study results	n	not discussed	n	not discussed	n	not discussed	n	not discussed	y		n	not discussed	n	not discussed	y		n	not discussed	y		y		n	not discussed	n	not discussed	n	not discussed
Other information
Funding	22	Give the source of funding and the role of the funders for the present study and, if applicable, for the original study on which the present article is based	p	no funding source for original data	p	no funding source for original data	n	not reported for both original survey and present article	y		p	no funding source for original data	p	no funding source for original data	y		y		p	no funding source for original data	y		y		p	no funding source for original data	y		y

### Sheet: Cross-Sectional
HOUSING INSECURITY AND MENTAL HEALTH AMONG RENTERS
SUPPORTING INFORMATION
S4 Appendix. Reporting Quality of the Included Studies, Assessed for Each study, Grouped by Study Design.
Legend: y --> reported p --> partially reported (missing items noted, otherwise complete) n --> not reported / --> not applicable
	Item No	Recommendation	Acharaya et al. (2022)		Sandel et al. (2018)		Chambers et al. (2015)		Burgard et al. (2012)		Vaquez-Vera et al. (2022)
Title and abstract	1	(a) Indicate the study’s design with a commonly used term in the title or the abstract	y		n	cross-sectional design not indicated	n	cross-sectional design not indicated	n	cross-sectional design not indicated	y
		(b) Provide in the abstract an informative and balanced summary of what was done and what was found	y		y		y		p	no numerical results	y
Introduction
Background/rationale	2	Explain the scientific background and rationale for the investigation being reported	y		y		y		y		y
Objectives	3	State specific objectives, including any prespecified hypotheses	y		y		y		y		y
Methods
Study design	4	Present key elements of study design early in the paper	y		p	study design not explicitely indicated, otherwise complete	y		p	study design not explicitely indicated, otherwise complete	y
Setting	5	Describe the setting, locations, and relevant dates, including periods of recruitment, exposure, follow-up, and data collection	y		y		p	recruitment procedure not reported in detail, but reference to published studies with detailed information	p	recruitment procedure not reported in detail, but secondary study (more detailed information provided online)	y
Participants	6	(a) Give the eligibility criteria, and the sources and methods of selection of participants	p	no report if data complete/ missing variables, otherwise complete	p	no report if data complete/ missing variables, otherwise complete	y		y		y
Variables	7	Clearly define all outcomes, exposures, predictors, potential confounders, and effect modifiers. Give diagnostic criteria, if applicable	y		y		y		y		y
Data sources/ measurement	8*	For each variable of interest, give sources of data and details of methods of assessment (measurement). Describe comparability of assessment methods if there is more than one group	p	reliability/validity of outcome and exposure measurments not addressed at all	y		y		p	reliability/ validity estimates of measurement outcome not reported (only reference to validation studies), psychomletric of exposure variable not addressed at all	p	reliability/ validity estimates of mental health measure not reported (only reference to validation studies), psychomletric of self-rated health as well as exposure variable not addressed at all
Bias	9	Describe any efforts to address potential sources of bias	p	only included confounders described (no explicite reference to relevant biases, including their likelihood, etc.).	p	only included confounders described (no explicite reference to relevant biases, including their likelihood, etc.).	p	only included confounders described (no explicite reference to relevant biases, including their likelihood, etc.).	y		p	only included confounders described (no explicite reference to relevant biases, including their likelihood, etc.).
Study size	10	Explain how the study size was arrived at	p	explanaition how study size for original survey was determined not reported; analytical sample size for current study explained, no considerations reported if sample size large enough	p	explanaition how study size for original survey was determined not reported; analytical sample size for current study explained, no considerations reported if sample size large enough	p	explanaition how study size for original survey was determined not reported, however reference to published study with detailed information	y		n	no explanaition how sample size was determined.
Quantitative variables	11	Explain how quantitative variables were handled in the analyses. If applicable, describe which groupings were chosen and why	N/A		N/A		N/A		y	(covariate income-to-needs ratio)	N/A
Statistical methods	12	(a) Describe all statistical methods, including those used to control for confounding	y		y		y		y		y
		(b) Describe any methods used to examine subgroups and interactions	N/A		y		N/A		y		y	stratification by gender
		(c) Explain how missing data were addressed	n	not reported	n	not reported	y	complete-case analysis	y	complete-case analysis for essential variables, missing category for a covariate with missing values	n	not reported
		(d) If applicable, describe analytical methods taking account of sampling strategy	y	weighted sample	N/A		N/A	proportional systematic sampling, comparision to a sample of a different study to ensure that the oversampling did not affect descriptive characteristics, no analytical strategies reported	y	survey estimation procedures and weights	N/A
		(e) Describe any sensitivity analyses	y		N/A		n	sensitivity analysis (seperate models that stratified unassisted participants only reported in the discussion section)	n	not reported in the method section	N/A
Results
Participants	13*	(a) Report numbers of individuals at each stage of study—eg numbers potentially eligible, examined for eligibility, confirmed eligible, included in the study, completing follow-up, and analysed	y	appendix	y		y		y		y
		(b) Give reasons for non-participation at each stage	p	no reasons stated; report why subjects are excluded from statistical analyses complete	p	no reasons stated; report why subjects are excluded from statistical analyses complete	p	no reasons stated; report why subjects are excluded from statistical analyses complete	p	no reasons stated; report why subjects are excluded from statistical analyses complete	p	no reasons stated; report why subjects are excluded from statistical analyses complete
		(c) Consider use of a flow diagram	n	no grafic	n	no grafic	n	no grafic	n	no grafic	n	no grafic
Descriptive data	14*	(a) Give characteristics of study participants (eg demographic, clinical, social) and information on exposures and potential confounders	y		y	contrary to the STROBE recommendations, descirptive table includes inferential measures	y	contrary to the STROBE recommendations, descirptive table includes inferential measures	y	contrary to the STROBE recommendations, descirptive table includes inferential measures	y	contrary to the STROBE recommendations, descirptive table includes inferential measures
		(b) Indicate number of participants with missing data for each variable of interest	n	not reported	n	not reported	N/A	N/A because analytical sample excluded subjects with missing data for the variables of interest	y	complete-case analysis for essential variables; indication of missing data for income-to-needs ratio	y
Outcome data	15*	Report numbers of outcome events or summary measures	y		y		y		y		y
Main results	16	(a) Give unadjusted estimates and, if applicable, confounder-adjusted estimates and their precision (eg, 95% confidence interval). Make clear which confounders were adjusted for and why they were included	p	no unadjusted estimates, otherwise complete	y	confounders excluded based on significance testing (not recommended)	y		y		y
		(b) Report category boundaries when continuous variables were categorized	N/A		N/A		N/A		N/A		N/A
		(c) If relevant, consider translating estimates of relative risk into absolute risk for a meaningful time period	n	not reported	n	not reported	n	not reported	n	not reported	n	not reported
Other analyses	17	Report other analyses done—eg analyses of subgroups and interactions, and sensitivity analyses	y		y		n	see 12e)	y		N/A
Discussion
Key results	18	Summarise key results with reference to study objectives	y		y		y		y		y
Limitations	19	Discuss limitations of the study, taking into account sources of potential bias or imprecision. Discuss both direction and magnitude of any potential bias	p	overall good discussion of potential sources of limitations; however low-response rate not discussed	p	overall good discussion of potential sources of limitations; however no consideration of missing variables, unmeasured confounders	p	overall good discussion of potential sources of limitations; however no consideration of missing variables	y		y
Interpretation	20	Give a cautious overall interpretation of results considering objectives, limitations, multiplicity of analyses, results from similar studies, and other relevant evidence	y		p	overall cautious interpretation, however no reference to existing literature	y		y		y	overall cautious interpretation, however no consideration of missing variables
Generalisability	21	Discuss the generalisability (external validity) of the study results	n	not discussed	p	only implicite report of applicability of the study results.	n	not discussed	y		n	not discussed
Other information
Funding	22	Give the source of funding and the role of the funders for the present study and, if applicable, for the original study on which the present article is based	y		y		y		y		y

### Sheet: Quasi-Exp
HOUSING INSECURITY AND MENTAL HEALTH AMONG RENTERS
SUPPORTING INFORMATION
S4 Appendix. Reporting Quality of the Included Studies, Assessed for Each study, Grouped by Study Design.
Legend: y --> reported p --> partially reported (missing items noted, otherwise complete) n --> not reported / --> not applicable
	Item No	Descriptor	Ali & Wehby (2022)		Reeves et al. (2016)		Prentice & Scutella (2019)
Title and abstract	1	Information on how unit were allocated to interventions	y		y		y
		Structured abstract recommended	n	not structured, no numerical results	n	not structured, otherwise complete	n	not structured, no numerical results
		Information on target population or study sample	y		y		y
Introduction
Background	2	Scientific background and explanation of rationale	y		y		y
		Theories used in designing behavioral interventions	N/A		N/A		N/A
Methods
Participants	3	Eligibility criteria for participants, including criteria at different levels in recruitment/sampling plan (e.g., cities, clinics, subjects)	y		y		p	eligibility critertia for the longitudinal surveys only briefly stated, not enough detail
		Method of recruitment (e.g., referral, self-selection), including the sampling method if a systematic sampling plan was implemented	n	recruitment procedure of original survey not described	y		n	recruitment procedure of original survey not described
		Recruitment setting	n	recruitment procedure of original survey not described	y		n	recruitment procedure of original survey not described
		Settings and locations where the data were collected	y		y		y
Interventions	4	Details of the interventions intended for each study condition and how and when they were actually administered, specifically including:	y	intervention was a characteristic of the state the individual was living in (eviction moratorium)	p	intervention was a characteristic of the study population itself (receiving housing benefit)	p	intervention was a cahracteristic of the study population itself (living in social housing)
		Content: what was given?	y		p	no details reported about amount of housing benefit	p	no details about what it means exactly to live in a social housing for treatment group/ not in social housing for control group
		Delivery method: how was the content given?	y		n	not reported	y
		Unit of delivery: how were the subjects grouped during delivery?	y		y		y
		Deliverer: who delivered the intervention?	y		y		y
		Setting: where was the intervention delivered?	y		y		y
		Exposure quantity and duration: how many sessions or episodes or events were intended to be delivered? How long were they intended to last?	n	the study focused on whether there was an active moratorium at the time ofthe survey but did not evaluate the timing of effects and whether they related to the duration of exposure to the moratorium.	n	how long/ time span individuals received the benefit etc.	n	authors not able to say how long individuals have been in social housing
		Time span: how long was it intended to take to deliver the intervention to each unit?	n		n		n
		Activities to increase compliance or adherence (e.g., incentives)	N/A		N/A		N/A
Objectives	5	Specific objectives and hypotheses	y		y		n	unclear which exact scale of the SF-36 was employed
Outcomes	6	Clearly defined primary and secondary outcome measure	y		y		y
		Methods used to collect data and any methods used to enhance the quality of measurements	y		y		y
		Information on validated instruments such as psychometric and biometric properties	n	not reported	n	not reported	n	not reported
Sample Size	7	How sample size was determined and, when applicable, explanation of any interim analyses and stopping rules	n	explanaition how study size for original survey was determined not reported; analytical sample size for current study not explained in enough detail, no considerations reported if sample size large enough	p	explanaition how study size for original survey was determined not reported; analytical sample size for current study explained, no considerations reported if sample size large enough	n	explanaition how study size for original survey was determined not reported; analytical sample size for current study not explained in enough detail, no considerations reported if sample size large enough
Assignment Method	8	Unit of assignment (the unit being assigned to study condition, e.g., individual, group, community)	y	individual (state moratorium active on survey date)	y	individual (receiving housing benefit/ not)	y	individual (living in social housing/ not)
		Method used to assign units to study conditions, including details of any restriction (e.g., blocking, stratification, minimization)	N/A	no classical assignment, natural groups	N/A	no classical assignment, natural groups	N/A	no classical assignment, natural groups
		Inclusion of aspects employed to help minimize potential bias induced due to non-randomization (e.g., matching)	y	analyses of trends before enactiv eviction moratoriums	p	tests of balance, however no specific methods to minimize potential bias	y	matching
Blinding (masking)	9	Whether or not participants, those administering the interventions, and those assessing the outcomes were blinded to study condition assignment; if so, statement regarding how the blinding was accomplished and how it was assessed	N/A		N/A		N/A
Unit of Analysis	10	Description of the smallest unit that is being analyzed to assess intervention effects (e.g., individual, group, or community)	y	unit of analysis: individual, unit of intervention: state	y	unit of analysis: individual, unit of intervention: indiviudal	y	unit of analysis: individual, unit of intervention: indiviudal
		If the unit of analysis differs from the unit of assignment, the analytical method used to account for this (e.g., adjusting the standard error estimates by the design effect or using multilevel analysis)	y	standard errors at the state level	N/A		N/A
Statistical Methods	11	Statistical methods used to compare study groups for primary methods outcome(s), including complex methods of correlated data	y		y		y
		Statistical methods used for additional analyses, such as a subgroup analyses and adjusted analysis	y		y		y
		Methods for imputing missing data, if used	p	Survey sampling weights, but unclear if they are used for missing data	N/A	no information about missing data	N/A	no information about missing data
		Statistical software or programs used	n	not reported	n	not reported	p	not specifically stated, but can be deducted from the commands used for analysis
Results
Participant flow	12	Flow of participants through each stage of the study: enrollment, assignment, allocation, and intervention exposure, follow-up, analysis (a diagram is strongly recommended)	n	secondary data analysis , no diagram	n	secondary data analysis, no diagram	n	secondary data analysis, overall not enough details about sample size and participant flow, no diagram
		Enrollment: the numbers of participants screened for eligibility, found to be eligible or not eligible, declined to be enrolled, and enrolled in the study	n	not reported	y		n	not addressed
		Assignment: the numbers of participants assigned to a study condition	N/A	no assignment, natural groups	N/A	no assignment, natural groups	N/A	no assignment, natural groups
		Allocation and intervention exposure: the number of participants assigned to each study condition and the number of participants who received each intervention	p	N for renters/ homeowners, but not for seperatly for study condition (active moratorium yes/no)	y		p	observations by study condition before matching
		Follow-up: the number of participants who completed the follow-up or did not complete the follow-up (i.e., lost to follow-up), by study condition	N/A	cross-sectional data	N/A	cross-sectional data	n	not addressed
		Analysis: the number of participants included in or excluded from the main analysis, by study condition	n	not reported	p	N of observations	p	observations by study condition before matching
		Description of protocol deviations from study as planned, along with reasons	n	not addressed	n	not addressed	n	not addressed
Recruitment	13	Dates defining the periods of recruitment and follow-up	y		y		y	rhythm & range
Baseline Data	14	Baseline demographic and clinical characteristics of participants in each study condition	p	seperatly for renters/ homeowners, but not for study condition (active moratorium yes/no)	n	not reported	y
		Baseline characteristics for each study condition relevant to specific disease prevention research	p	seperatly for renters/ homeowners, but not for study condition (active moratorium yes/no)	y	(only grafic)	y
		Baseline comparisons of those lost to follow-up and those retained, overall and by study condition	N/A	cross-sectional data	N/A	cross-sectional data	n	secondary data, unclear how loss to follow-up was dealt with
		Comparison between study population at baseline and target population of interest	n	not addressed	n	not addressed	n	Only some brief information about how data might not be representative for the target population of interest. No comparison.
Baseline equivalence	15	Data on study group equivalence at baseline and statistical methods used to control for baseline differences	p	seperatly for renters/ homeowners, but not for study condition (active moratorium yes/no)	p	data only shown after matching	y
Numbers analyzed	16	Number of participants (denominator) included in each analysis for each study condition, particularly when the denominators change for different outcomes; statement of the results in absolute numbers when feasible	p	sample size seperatly for renters/ homeowners, but not for study condition (active moratorium yes/no)	p	N of observations	n	not reported
		Indication of whether the analysis strategy was “intention to treat” or, if not, description of how non-compliers were treated in the analyses	n	not reported	N/A		N/A
Outcomes and estimation	17	For each primary and secondary outcome, a summary of results for each study condition, and the estimated effect size and a confidence interval to indicate the precision	p	only p-values indicated, otherwise complete	p	only p-values indicated, otherwise complete	p	only p values indicated, otherwise complete
		Inclusion of null and negative findings	y		y		y
		Inclusion of results from testing pre-specified causal pathways through which the intervention was intended to operate, if any	N/A		N/A		N/A
Ancillary analyses	18	Summary of other analyses performed, including subgroup or restricted analyses, indicating which are pre-specified or exploratory	y		y		y
Adverse events	19	Summary of all important adverse events or unintended effects in each study condition (including summary measures, effect size estimates, and confidence intervals)	N/A		N/A		N/A
Discussion
Interpretation	20	Interpretation of the results, taking into account study hypotheses, sources of potential bias, imprecision of measures, multiplicative analyses, and other limitations or weaknesses of the study	p	limitations and sources of potential bias in the method section	y		p	limitations discussed, sources of potential biases not addressed (only in the method section)
		Discussion of results taking into account the mechanism by which the intervention was intended to work (causal pathways) or alternative mechanisms or explanations	n	not reported	n	not reported	y	addressed in the method section
		Discussion of the success of and barriers to implementing the intervention, fidelity of implementation	p	partially addressed in the method section, no discussion about bias arising by the fact that intervention was only measured at group level and matched retrospectively to individual data.	N/A	intervention was a caracteristic of the study population itself	N/A	intervention was a caracteristic of the study population itself
		Discussion of research, programmatic, or policy implications	y		y		y
Generalisability	21	Generalizability (external validity) of the trial findings, taking into account the study population, the characteristics of the intervention, length of follow-up, incentives, compliance rates, specific sites/settings involved in the study, and other contextual issues	n	not reported	n	not reported	p	only indirectly discussed
Overall Evidence	22	General interpretation of the results in the context of current evidence and current theory	n	reference to other evidence missing	y		y
